# Projecting the impact of SARS-CoV-2 variants on the COVID-19 epidemic and social restoration in the United States: a mathematical modelling study

**DOI:** 10.1101/2021.06.24.21259370

**Authors:** Rui Li, Yan Li, Zhuoru Zou, Yiming Liu, Xinghui Li, Guihua Zhuang, Mingwang Shen, Lei Zhang

## Abstract

**Background:** The SARS-CoV-2 Alpha variant B.1.1.7 became prevalent in the United States (US). We aimed to evaluate the impact of vaccination scale-up and potential reduction in the vaccination effectiveness on the COVID-19 epidemic and social restoration in the US.

**Methods:** We extended a published compartmental model and calibrated the model to the latest US COVID-19 data. We estimated the vaccine effectiveness against B.1.1.7 and evaluated the impact of a potential reduction in vaccine effectiveness on future epidemics. We projected the epidemic trends under different levels of social restoration.

**Results:** We estimated the overall existing vaccine effectiveness against B.1.1.7 to be 88.5% (95%CI: 87.4-89.5%) and vaccination coverage would reach 70% by the end of August, 2021. With this vaccine effectiveness and coverage, we anticipated 498,972 (109,998-885,947) cumulative infections and 15,443 (3,828-27,057) deaths nationwide over the next 12 months, of which 95.0% infections and 93.3% deaths were caused by B.1.1.7. Complete social restoration at 70% vaccination coverage would only slightly increase cumulative infections and deaths to 511,159 (110,578-911,740) and 15,739 (3,841-27,638), respectively. However, if the vaccine effectiveness were reduced to 75%, 50% or 25% due to new SARS-CoV-2 variants, we predicted 667,075 (130,682-1,203,468), 1.7m (0.2-3.2m), 19.0m (5.3-32.7m) new infections and 19,249 (4,281-34,217), 42,265 (5,081-79,448), 426,860 (117,229-736,490) cumulative deaths to occur over the next 12 months. Further, social restoration at a lower vaccination coverage would lead to even greater future outbreaks.

**Conclusion:** Current COVID-19 vaccines remain effective against the B.1.1.7 variant, and 70% vaccination coverage would be sufficient to restore social activities to a pre-pandemic level. Further reduction in vaccine effectiveness against SARS-CoV-2 variants would result in a potential surge of the epidemic in the future.
