## Additional file 1 for "Projecting the impact of SARS-CoV-2 variants on the COVID-19 epidemic and social restoration in the United States: a mathematical modelling study"

### Sheet: cases_deaths_vaccinations
Date	Time	US_daily comfirmed	US_daily deaths	US_V	US_cumulative comfirmed	US_cumulative deaths
2020-03-01	1	18	2	0	88	3
2020-03-02	2	16	3	0	104	6
2020-03-03	3	21	4	0	125	10
2020-03-04	4	36	2	0	161	12
2020-03-05	5	67	0	0	228	12
2020-03-06	6	83	3	0	311	15
2020-03-07	7	117	4	0	428	19
2020-03-08	8	119	3	0	547	22
2020-03-09	9	201	4	0	748	26
2020-03-10	10	270	5	0	1018	31
2020-03-11	11	245	6	0	1263	37
2020-03-12	12	405	6	0	1668	43
2020-03-13	13	556	7	0	2224	50
2020-03-14	14	674	10	0	2898	60
2020-03-15	15	702	8	0	3600	68
2020-03-16	16	907	23	0	4507	91
2020-03-17	17	1399	26	0	5906	117
2020-03-18	18	2444	45	0	8350	162
2020-03-19	19	4043	50	0	12393	212
2020-03-20	20	5619	65	0	18012	277
2020-03-21	21	6516	83	0	24528	360
2020-03-22	22	8545	98	0	33073	458
2020-03-23	23	10432	121	0	43505	579
2020-03-24	24	10433	206	0	53938	785
2020-03-25	25	14634	269	0	68572	1054
2020-03-26	26	16998	299	0	85570	1353
2020-03-27	27	17330	417	0	102900	1770
2020-03-28	28	21066	530	0	123966	2300
2020-03-29	29	18520	418	0	142486	2718
2020-03-30	30	21469	650	0	163955	3368
2020-03-31	31	24506	936	0	188461	4304
2020-04-01	32	26930	1021	0	215391	5325
2020-04-02	33	29717	1216	0	245108	6541
2020-04-03	34	32318	1391	0	277426	7932
2020-04-04	35	35099	1556	0	312525	9488
2020-04-05	36	25616	1368	0	338141	10856
2020-04-06	37	30916	1526	0	369057	12382
2020-04-07	38	30337	2234	0	399394	14616
2020-04-08	39	31820	2085	0	431214	16701
2020-04-09	40	34699	2120	0	465913	18821
2020-04-10	41	33473	2263	0	499386	21084
2020-04-11	42	31720	2084	0	531106	23168
2020-04-12	43	27143	1681	0	558249	24849
2020-04-13	44	25769	1764	0	584018	26613
2020-04-14	45	26691	2705	0	610709	29318
2020-04-15	46	30033	2752	0	640742	32070
2020-04-16	47	31613	2349	0	672355	34419
2020-04-17	48	31509	2289	0	703864	36708
2020-04-18	49	28398	1951	0	732262	38659
2020-04-19	50	25334	1520	0	757596	40179
2020-04-20	51	27395	1837	0	784991	42016
2020-04-21	52	25514	2672	0	810505	44688
2020-04-22	53	28831	2371	0	839336	47059
2020-04-23	54	33776	2169	0	873112	49228
2020-04-24	55	36741	2132	0	909853	51360
2020-04-25	56	34408	1967	0	944261	53327
2020-04-26	57	26735	1253	0	970996	54580
2020-04-27	58	23197	1442	0	994193	56022
2020-04-28	59	24651	2394	0	1018844	58416
2020-04-29	60	26555	2514	0	1045399	60930
2020-04-30	61	30357	2210	0	1075756	63140
2020-05-01	62	33970	1762	0	1109726	64902
2020-05-02	63	29474	1583	0	1139200	66485
2020-05-03	64	26140	1331	0	1165340	67816
2020-05-04	65	21962	1089	0	1187302	68905
2020-05-05	66	23709	2234	0	1211011	71139
2020-05-06	67	24506	2708	0	1235517	73847
2020-05-07	68	28478	1958	0	1263995	75805
2020-05-08	69	27648	1575	0	1291643	77380
2020-05-09	70	24868	1454	0	1316511	78834
2020-05-10	71	20317	932	0	1336828	79766
2020-05-11	72	17621	982	0	1354449	80748
2020-05-12	73	22300	1652	0	1376749	82400
2020-05-13	74	21145	1768	0	1397894	84168
2020-05-14	75	26962	1738	0	1424856	85906
2020-05-15	76	26237	1593	0	1451093	87499
2020-05-16	77	23659	1225	0	1474752	88724
2020-05-17	78	19014	844	0	1493766	89568
2020-05-18	79	21827	846	0	1515593	90414
2020-05-19	80	20977	1520	0	1536570	91934
2020-05-20	81	23070	1477	0	1559640	93411
2020-05-21	82	25733	1311	0	1585373	94722
2020-05-22	83	23799	1288	0	1609172	96010
2020-05-23	84	22268	1050	0	1631440	97060
2020-05-24	85	20031	620	0	1651471	97680
2020-05-25	86	19100	510	0	1670571	98190
2020-05-26	87	18896	747	0	1689467	98937
2020-05-27	88	18744	1485	0	1708211	100422
2020-05-28	89	22512	1200	0	1730723	101622
2020-05-29	90	24548	1190	0	1755271	102812
2020-05-30	91	23397	963	0	1778668	103775
2020-05-31	92	20634	604	0	1799302	104379
2020-06-01	93	21897	734	0	1821199	105113
2020-06-02	94	20791	1082	0	1841990	106195
2020-06-03	95	19987	989	0	1861977	107184
2020-06-04	96	21616	1008	0	1883593	108192
2020-06-05	97	28709	1112	0	1912302	109304
2020-06-06	98	22516	728	0	1934818	110032
2020-06-07	99	18616	390	0	1953434	110422
2020-06-08	100	18207	722	0	1971641	111144
2020-06-09	101	18805	1030	0	1990446	112174
2020-06-10	102	22852	929	0	2013298	113103
2020-06-11	103	23202	877	0	2036500	113980
2020-06-12	104	25493	779	0	2061993	114759
2020-06-13	105	25334	692	0	2087327	115451
2020-06-14	106	19130	317	0	2106457	115768
2020-06-15	107	20117	448	0	2126574	116216
2020-06-16	108	24885	769	0	2151459	116985
2020-06-17	109	25655	761	0	2177114	117746
2020-06-18	110	28059	727	0	2205173	118473
2020-06-19	111	30836	698	0	2236009	119171
2020-06-20	112	32025	546	0	2268034	119717
2020-06-21	113	26379	257	0	2294413	119974
2020-06-22	114	30466	360	0	2324879	120334
2020-06-23	115	35060	833	0	2359939	121167
2020-06-24	116	36989	767	0	2396928	121934
2020-06-25	117	41173	2466	0	2438101	124400
2020-06-26	118	45528	633	0	2483629	125033
2020-06-27	119	42299	511	0	2525928	125544
2020-06-28	120	39508	271	0	2565436	125815
2020-06-29	121	39496	347	0	2604932	126162
2020-06-30	122	48389	1300	0	2653321	127462
2020-07-01	123	49975	642	0	2703296	128104
2020-07-02	124	55559	723	0	2758855	128827
2020-07-03	125	57154	591	0	2816009	129418
2020-07-04	126	50006	261	0	2866015	129679
2020-07-05	127	44767	262	0	2910782	129941
2020-07-06	128	47316	391	0	2958098	130332
2020-07-07	129	54084	958	0	3012182	131290
2020-07-08	130	59455	948	0	3071637	132238
2020-07-09	131	59889	841	0	3131526	133079
2020-07-10	132	68227	828	0	3199753	133907
2020-07-11	133	60721	675	0	3260474	134582
2020-07-12	134	57805	395	0	3318279	134977
2020-07-13	135	61567	425	0	3379846	135402
2020-07-14	136	65602	954	0	3445448	136356
2020-07-15	137	68342	971	0	3513790	137327
2020-07-16	138	75687	958	0	3589477	138285
2020-07-17	139	70923	901	0	3660400	139186
2020-07-18	140	62451	775	0	3722851	139961
2020-07-19	141	62275	412	0	3785126	140373
2020-07-20	142	59888	531	0	3845014	140904
2020-07-21	143	65277	1127	0	3910291	142031
2020-07-22	144	69739	1136	0	3980030	143167
2020-07-23	145	70006	1116	0	4050036	144283
2020-07-24	146	73525	1146	0	4123561	145429
2020-07-25	147	66776	884	0	4190337	146313
2020-07-26	148	54217	440	0	4244554	146753
2020-07-27	149	59181	1696	0	4303735	148449
2020-07-28	150	63116	1327	0	4366851	149776
2020-07-29	151	66782	1396	0	4433633	151172
2020-07-30	152	68948	1261	0	4502581	152433
2020-07-31	153	69088	1429	0	4571669	153862
2020-08-01	154	56828	1055	0	4628497	154917
2020-08-02	155	50794	420	0	4679291	155337
2020-08-03	156	47484	608	0	4726775	155945
2020-08-04	157	53549	1356	0	4780324	157301
2020-08-05	158	53723	1253	0	4834047	158554
2020-08-06	159	57514	1071	0	4891561	159625
2020-08-07	160	61157	1356	0	4952718	160981
2020-08-08	161	55240	966	0	5007958	161947
2020-08-09	162	48480	539	0	5056438	162486
2020-08-10	163	47173	537	0	5103611	163023
2020-08-11	164	53357	1451	0	5156968	164474
2020-08-12	165	54278	1478	0	5211246	165952
2020-08-13	166	54061	1213	0	5265307	167165
2020-08-14	167	59477	1176	0	5324784	168341
2020-08-15	168	50743	1059	0	5375527	169400
2020-08-16	169	42137	514	0	5417664	169914
2020-08-17	170	37523	535	0	5455187	170449
2020-08-18	171	43233	1349	0	5498420	171798
2020-08-19	172	43013	1295	0	5541433	173093
2020-08-20	173	46029	1043	0	5587462	174136
2020-08-21	174	49029	1161	0	5636491	175297
2020-08-22	175	45026	950	0	5681517	176247
2020-08-23	176	32333	446	0	5713850	176693
2020-08-24	177	40404	504	0	5754254	177197
2020-08-25	178	39183	1213	0	5793437	178410
2020-08-26	179	45319	1193	0	5838756	179603
2020-08-27	180	45610	1126	0	5884366	180729
2020-08-28	181	46564	1010	0	5930930	181739
2020-08-29	182	44610	871	0	5975540	182610
2020-08-30	183	33430	374	0	6008970	182984
2020-08-31	184	36485	488	0	6045455	183472
2020-09-01	185	44049	1091	0	6089504	184563
2020-09-02	186	32444	1076	0	6121948	185639
2020-09-03	187	46394	1078	0	6168342	186717
2020-09-04	188	52104	980	0	6220446	187697
2020-09-05	189	42254	712	0	6262700	188409
2020-09-06	190	29999	411	0	6292699	188820
2020-09-07	191	25166	263	0	6317865	189083
2020-09-08	192	28941	458	0	6346806	189541
2020-09-09	193	33332	1175	0	6380138	190716
2020-09-10	194	38060	915	0	6418198	191631
2020-09-11	195	47568	1227	0	6465766	192858
2020-09-12	196	39104	701	0	6504870	193559
2020-09-13	197	33343	399	0	6538213	193958
2020-09-14	198	36887	450	0	6575100	194408
2020-09-15	199	39217	1281	0	6614317	195689
2020-09-16	200	39268	997	0	6653585	196686
2020-09-17	201	45310	849	0	6698895	197535
2020-09-18	202	48887	949	0	6747782	198484
2020-09-19	203	41811	670	0	6789593	199154
2020-09-20	204	36356	213	0	6825949	199367
2020-09-21	205	54950	430	0	6880899	199797
2020-09-22	206	37391	941	0	6918290	200738
2020-09-23	207	41551	1090	0	6959841	201828
2020-09-24	208	45202	885	0	7005043	202713
2020-09-25	209	54581	853	0	7059624	203566
2020-09-26	210	42697	769	0	7102321	204335
2020-09-27	211	37298	267	0	7139619	204602
2020-09-28	212	37360	350	0	7176979	204952
2020-09-29	213	43697	926	0	7220676	205878
2020-09-30	214	42058	974	0	7262734	206852
2020-10-01	215	46418	847	0	7309152	207699
2020-10-02	216	53580	865	0	7362732	208564
2020-10-03	217	47779	709	0	7410511	209273
2020-10-04	218	35063	333	0	7445574	209606
2020-10-05	219	62412	429	0	7507986	210035
2020-10-06	220	42862	721	0	7550848	210756
2020-10-07	221	53017	996	0	7603865	211752
2020-10-08	222	56383	928	0	7660248	212680
2020-10-09	223	58962	915	0	7719210	213595
2020-10-10	224	51648	592	0	7770858	214187
2020-10-11	225	44783	419	0	7815641	214606
2020-10-12	226	48016	351	0	7863657	214957
2020-10-13	227	54394	826	0	7918051	215783
2020-10-14	228	59853	1009	0	7977904	216792
2020-10-15	229	65353	793	0	8043257	217585
2020-10-16	230	70463	891	0	8113720	218476
2020-10-17	231	52761	678	0	8166481	219154
2020-10-18	232	47882	387	0	8214363	219541
2020-10-19	233	65440	517	0	8279803	220058
2020-10-20	234	60594	929	0	8340397	220987
2020-10-21	235	64237	1208	0	8404634	222195
2020-10-22	236	75128	828	0	8479762	223023
2020-10-23	237	85297	930	0	8565059	223953
2020-10-24	238	78581	872	0	8643640	224825
2020-10-25	239	59715	339	0	8703355	225164
2020-10-26	240	74631	537	0	8777986	225701
2020-10-27	241	74387	983	0	8852373	226684
2020-10-28	242	81885	1018	0	8934258	227702
2020-10-29	243	90657	1004	0	9024915	228706
2020-10-30	244	99868	968	0	9124783	229674
2020-10-31	245	84210	838	0	9208993	230512
2020-11-01	246	74195	428	0	9283188	230940
2020-11-02	247	94013	540	0	9377201	231480
2020-11-03	248	92416	1130	0	9469617	232610
2020-11-04	249	108080	1616	0	9577697	234226
2020-11-05	250	121333	1108	0	9699030	235334
2020-11-06	251	132823	1248	0	9831853	236582
2020-11-07	252	125932	1007	0	9957785	237589
2020-11-08	253	103416	464	0	10061201	238053
2020-11-09	254	130441	745	0	10191642	238798
2020-11-10	255	139750	1464	0	10331392	240262
2020-11-11	256	142885	1431	0	10474277	241693
2020-11-12	257	163640	1172	0	10637917	242865
2020-11-13	258	181497	1390	0	10819414	244255
2020-11-14	259	159033	1210	0	10978447	245465
2020-11-15	260	135187	623	0	11113634	246088
2020-11-16	261	166560	796	0	11280194	246884
2020-11-17	262	161639	1607	0	11441833	248491
2020-11-18	263	172283	1924	0	11614116	250415
2020-11-19	264	187515	1961	0	11801631	252376
2020-11-20	265	198881	1957	0	12000512	254333
2020-11-21	266	171945	1425	0	12172457	255758
2020-11-22	267	140838	843	0	12313295	256601
2020-11-23	268	179733	1038	0	12493028	257639
2020-11-24	269	177753	2209	0	12670781	259848
2020-11-25	270	180601	2313	0	12851382	262161
2020-11-26	271	102893	1178	0	12954275	263339
2020-11-27	272	205975	1412	0	13160250	264751
2020-11-28	273	151208	1192	0	13311458	265943
2020-11-29	274	136372	818	0	13447830	266761
2020-11-30	275	167647	1270	0	13615477	268031
2020-12-01	276	184238	2608	0	13799715	270639
2020-12-02	277	201193	2886	0	14000908	273525
2020-12-03	278	217738	2856	0	14218646	276381
2020-12-04	279	231380	2637	0	14450026	279018
2020-12-05	280	205727	2190	0	14655753	281208
2020-12-06	281	172108	1111	0	14827861	282319
2020-12-07	282	204352	1534	0	15032213	283853
2020-12-08	283	219723	2821	0	15251936	286674
2020-12-09	284	219731	3156	0	15471667	289830
2020-12-10	285	225216	2941	0	15696883	292771
2020-12-11	286	280542	2955	0	15977425	295726
2020-12-12	287	207435	2255	0	16184860	297981
2020-12-13	288	184224	1357	11626	16369084	299338
2020-12-14	289	201103	1678	15398	16570187	301016
2020-12-15	290	202960	3025	61629	16773147	304041
2020-12-16	291	245036	3611	214137	17018183	307652
2020-12-17	292	237723	3298	476561	17255906	310950
2020-12-18	293	251204	2870	880934	17507110	313820
2020-12-19	294	193942	2561	1057440	17701052	316381
2020-12-20	295	179946	1429	1159063	17880998	317810
2020-12-21	296	201546	1963	1530420	18082544	319773
2020-12-22	297	201641	3239	1967176	18284185	323012
2020-12-23	298	227784	3412	2522048	18511969	326424
2020-12-24	299	193546	2824	2710412	18705515	329248
2020-12-25	300	100973	1129	2722517	18806488	330377
2020-12-26	301	216878	1646	2858122	19023366	332023
2020-12-27	302	152093	1230	2949202	19175459	333253
2020-12-28	303	189011	1899	3512567	19364470	335152
2020-12-29	304	201053	3628	4197521	19565523	338780
2020-12-30	305	228974	3808	5000398	19794497	342588
2020-12-31	306	231011	3462	5403337	20025508	346050
2021-01-01	307	147273	1920	5452497	20172781	347970
2021-01-02	308	291453	2373	5696709	20464234	350343
2021-01-03	309	201972	1351	5820774	20666206	351694
2021-01-04	310	251841	2049	6397997	20918047	353743
2021-01-05	311	235007	3689	7100489	21153054	357432
2021-01-06	312	255986	3964	7909833	21409040	361396
2021-01-07	313	280343	4111	8748189	21689383	365507
2021-01-08	314	300628	3895	9567866	21990011	369402
2021-01-09	315	252107	3261	9927293	22242118	372663
2021-01-10	316	208309	1777	10095930	22450427	374440
2021-01-11	317	226341	2048	10795862	22676768	376488
2021-01-12	318	229801	4406	11681220	22906569	380894
2021-01-13	319	229536	3930	12683297	23136105	384824
2021-01-14	320	239521	3980	13812248	23375626	388804
2021-01-15	321	239876	3749	14905343	23615502	392553
2021-01-16	322	202211	3341	15463945	23817713	395894
2021-01-17	323	170104	1730	15715567	23987817	397624
2021-01-18	324	141170	1441	16335409	24128987	399065
2021-01-19	325	186943	2771	17284208	24315930	401836
2021-01-20	326	185508	4380	18431413	24501438	406216
2021-01-21	327	190509	4135	19738283	24691947	410351
2021-01-22	328	191593	3731	21103310	24883540	414082
2021-01-23	329	167829	3322	21834519	25051369	417404
2021-01-24	330	129777	1815	22129912	25181146	419219
2021-01-25	331	156595	1907	22966778	25337741	421126
2021-01-26	332	150650	4097	24005071	25488391	425223
2021-01-27	333	155802	4103	25232411	25644193	429326
2021-01-28	334	166003	3868	26582673	25810196	433194
2021-01-29	335	164835	3600	27925185	25975031	436794
2021-01-30	336	133804	2641	28677425	26108835	439435
2021-01-31	337	113826	1864	28997755	26222661	441299
2021-02-01	338	141897	1950	29723619	26364558	443249
2021-02-02	339	115240	3611	30666877	26479798	446860
2021-02-03	340	120234	3843	31910774	26600032	450703
2021-02-04	341	125658	5117	33281279	26725690	455820
2021-02-05	342	129520	3570	34615692	26855210	459390
2021-02-06	343	104966	2662	35457839	26960176	462052
2021-02-07	344	87282	1301	35734948	27047458	463353
2021-02-08	345	93034	1583	36555501	27140492	464936
2021-02-09	346	96390	3170	37575630	27236882	468106
2021-02-10	347	94986	3254	38778939	27331868	471360
2021-02-11	348	105685	3878	40030928	27437553	475238
2021-02-12	349	99635	5463	41378538	27537188	480701
2021-02-13	350	84697	3372	42229444	27621885	484073
2021-02-14	351	63795	1081	42564224	27685680	485154
2021-02-15	352	55282	994	43165595	27740962	486148
2021-02-16	353	64542	1707	43954747	27805504	487855
2021-02-17	354	70195	2471	44879151	27875699	490326
2021-02-18	355	71810	2625	45700967	27947509	492951
2021-02-19	356	78026	2621	46520493	28025535	495572
2021-02-20	357	69746	1831	47114829	28095281	497403
2021-02-21	358	55197	1247	47363892	28150478	498650
2021-02-22	359	59477	1454	47976034	28209955	500104
2021-02-23	360	71913	2328	48837515	28281868	502432
2021-02-24	361	74234	3210	50065521	28356102	505642
2021-02-25	362	77887	2465	51572013	28433989	508107
2021-02-26	363	78342	2176	53219713	28512331	510283
2021-02-27	364	62703	1567	54344337	28575034	511850
2021-02-28	365	50925	1129	54867391	28625959	512979
2021-03-01	366	56722	1425	55969046	28682681	514404
2021-03-02	367	57644	1306	57392857	28740325	515710
2021-03-03	368	66651	2369	59096821	28806976	518079
2021-03-04	369	67321	1949	61009811	28874297	520028
2021-03-05	370	65698	2483	62983664	28939995	522511
2021-03-06	371	56586	1459	64306433	28996581	523970
2021-03-07	372	40129	676	64965001	29036710	524646
2021-03-08	373	94536	820	66407039	29131246	525466
2021-03-09	374	55908	1885	68176631	29187154	527351
2021-03-10	375	58212	1474	70213366	29245366	528825
2021-03-11	376	62417	1524	72465489	29307783	530349
2021-03-12	377	64201	1705	74554235	29371984	532054
2021-03-13	378	49586	1873	75927951	29421570	533927
2021-03-14	379	38006	569	76562710	29459576	534496
2021-03-15	380	57183	749	78018231	29516759	535245
2021-03-16	381	54564	1245	79913752	29571323	536490
2021-03-17	382	58937	1177	82014549	29630260	537667
2021-03-18	383	60469	1558	84278022	29690729	539225
2021-03-19	384	60664	1514	86459880	29751393	540739
2021-03-20	385	54443	772	87842291	29805836	541511
2021-03-21	386	34217	448	88508648	29840053	541959
2021-03-22	387	54729	648	90077159	29894782	542607
2021-03-23	388	56760	893	92032544	29951542	543500
2021-03-24	389	79940	1590	94213641	30031482	545090
2021-03-25	390	69128	1270	96455679	30100610	546360
2021-03-26	391	74528	1260	98538357	30175138	547620
2021-03-27	392	60722	780	99893707	30235860	548400
2021-03-28	393	44526	490	100554110	30280386	548890
2021-03-29	394	70751	685	102130350	30351137	549575
2021-03-30	395	62244	947	104111761	30413381	550522
2021-03-31	396	67956	1135	106484312	30481337	551657
2021-04-01	397	77225	957	108950027	30558562	552614
2021-04-02	398	68613	956	110979312	30627175	553570
2021-04-03	399	64137	753	112285876	30691312	554323
2021-04-04	400	36835	272	112708650	30728147	554595
2021-04-05	401	76620	530	114409169	30804767	555125
2021-04-06	402	61973	909	116640073	30866740	556034
2021-04-07	403	73095	2571	119092063	30939835	558605
2021-04-08	404	80494	1002	121489222	31020329	559607
2021-04-09	405	81585	946	123884502	31101914	560553
2021-04-10	406	64794	704	125574380	31166708	561257
2021-04-11	407	47998	301	126396714	31214706	561558
2021-04-12	408	71935	465	128007034	31286641	562023
2021-04-13	409	77342	983	129728976	31363983	563006
2021-04-14	410	75753	935	131449575	31439736	563941
2021-04-15	411	73694	917	133178722	31513430	564858
2021-04-16	412	78354	935	134803671	31591784	565793
2021-04-17	413	53912	677	135954248	31645696	566470
2021-04-18	414	41401	358	136466355	31687097	566828
2021-04-19	415	70311	485	137536775	31757408	567313
2021-04-20	416	63329	1796	138879890	31820737	569109
2021-04-21	417	60224	-124	140195963	31880961	568985
2021-04-22	418	66200	911	141559142	31947161	569896
2021-04-23	419	63777	873	142864595	32010938	570769
2021-04-24	420	50491	725	143845086	32061429	571494
2021-04-25	421	33607	282	144328984	32095036	571776
2021-04-26	422	47302	479	145202537	32142338	572255
2021-04-27	423	51895	713	146250581	32194233	572968
2021-04-28	424	54834	934	147357362	32249067	573902
2021-04-29	425	57595	874	148453879	32306662	574776
2021-04-30	426	58555	860	149513285	32365217	575636
2021-05-01	427	44813	715	150185195	32410030	576351
2021-05-02	428	29620	312	150507930	32439650	576663
2021-05-03	429	49987	459	151138484	32489637	577122
2021-05-04	430	40964	907	151944515	32530601	578029
2021-05-05	431	44733	776	152742629	32575334	578805
2021-05-06	432	47713	832	153513571	32623047	579637
2021-05-07	433	47505	812	154291508	32670552	580449
2021-05-08	434	33693	604	154773674	32704245	581053
2021-05-09	435	22360	246	154978717	32726605	581299
2021-05-10	436	36548	370	155442387	32763153	581669
2021-05-11	437	34049	693	156055537	32797202	582362
2021-05-12	438	35503	848	156662889	32832705	583210
2021-05-13	439	38433	780	157504040	32871138	583990
2021-05-14	440	41005	732	158542489	32912143	584722
2021-05-15	441	29056	559	159404405	32941199	585281
2021-05-16	442	16685	292	159835524	32957884	585573
2021-05-17	443	29269	384	160684750	32987153	585957
2021-05-18	444	27872	867	161648973	33015025	586824
2021-05-19	445	28820	675	162615992	33043845	587499
2021-05-20	446	29638	654	163427964	33073483	588153
2021-05-21	447	29001	696	164271971	33102484	588849
2021-05-22	448	18355	479	164912947	33120839	589328
2021-05-23	449	14138	189	165185624	33134977	589517
2021-05-24	450	25666	417	165774771	33160643	589934
2021-05-25	451	22804	700	166413638	33183447	590634
2021-05-26	452	23435	966	167039337	33206882	591600
2021-05-27	453	27759	1341	167622232	33234641	592941
2021-05-28	454	21756	643	168191087	33256397	593584
2021-05-29	455	11590	338	168552341	33267987	593922
2021-05-30	456	7428	131	168737878	33275415	594053
2021-05-31	457	5602	150	168816441	33281017	594203

### Sheet: proportion of B.1.1.7
Duration	Mid point	date num	Share	Share Hi	Share Lo
2021/1/31-2021/2/13	2021-02-06	343	0.0446914	0.0686371	0.0288411
2021/2/14-2021/2/27	2021-02-20	357	0.114245	0.156329	0.0823846
2021/2/28-2021/3/13	2021-03-06	371	0.271901	0.331412	0.219567
2021/3/14-2021/3/27	2021-03-20	385	0.448512	0.502339	0.395864
2021/3/28-2021/4/10	2021-04-03	399	0.597656	0.641048	0.55268
2021/4/11-2021/4/24	2021-04-17	413	0.665843	0.702081	0.627534
2021/4/25-2021/5/8	2021-05-01	427	0.69794	0.725933	0.668393

### Sheet: Weighted effcacy
U.S. COVID-19 Vaccine Administration by Vaccine Type
Date generated: Sat May 22 2021 11:01:04 GMT+0800 (CST)
Vaccine type	Pfizer-BioNTech	Moderna	J&J/Janssen	Not Identified
Effectiveness after 1 dose	0.926	0.921	0.669	—
Effectiveness after 2 dose	0.95	0.941	—	—
Administered	151668003	119668669	10051548	207131
Total Administered	281595351	281595351	281595351	281595351
Proportion	0.538603	0.424967	0.035695	0.000735563
Weighted vaccination effectiveness	0.914
